# Improved detection of *SBDS* gene mutation by a new method of next-generation sequencing analysis based on the Chinese mutation spectrum

**DOI:** 10.1101/2021.09.03.21263106

**Authors:** Dong Wu, li Zhang, Yuzhen Qiang, Kaiyu Wang

## Abstract

Next-generation sequencing (NGS) is a useful molecular diagnostic tool for genetic diseases. However, due to the presence of highly homologous pseudogenes, it is challenging to use short-read NGS for analyzing mutations of the Shwachman-Bodian-Diamond syndrome (*SBDS*) gene. The *SBDS* mutation spectrum was analyzed in the Chinese population, which revealed that *SBDS* variants were primarily from sequence exchange between *SBDS* and its pseudogene at the base-pair level, predominantly in the coding region and splice junction of exon two. The c.258+2T>C and c.185_184TA>GT variants were the two most common pathogenic *SBDS* variants in the Chinese population, resulting in a total carrier frequency of 1.19%. When analyzing pathogenic variants in the *SBDS* gene from the NGS data, the misalignment was identified as a common issue, and there were different probabilities of misalignment for different pathogenic variants. Here, we present a novel mathematical method for identifying pathogenic variants in the *SBDS* gene from the NGS data, which utilizes read-depth of the paralogous sequence variant (PSV) loci of *SBDS* and its pseudogene. Combined with PCR and STR orthogonal experiments, the results of *SBDS* gene mutation analysis were improved in 40% of clinical samples, and various types of mutations such as homozygous, compound heterozygous, and uniparental diploid were explored. The findings effectively reduce the impact of misalignment in NGS-based *SBDS* mutation analysis and are helpful for the clinical diagnosis of *SBDS*-related diseases, the research into population variation, and the carrier screening.
