## Supplemental Table 1 for "Improved detection of *SBDS* gene mutation by a new method of next-generation sequencing analysis based on the Chinese mutation spectrum"

### Sheet: Supplement Table 1
ASSEMBLY	CHROM	START_POS	END_POS	REF	ALT	HGVS_transcript	HGVS_cname	HGVS_pname	Number	Frequency	PSVs	classification	ACMG envidence
GRCh37	chr7	66459316	66459316	G	A	NM_016038.2	c.141C>T	p.Leu47Leu	849	0.0416278	Y	B	BA1
GRCh37	chr7	66459197	66459197	A	G	NM_016038.2	c.258+2T>C	p.?	207	0.0101495	Y	P	PVS1+PM3_Strong
GRCh37	chr7	66459256	66459256	T	C	NM_016038.2	c.201A>G	p.Lys67Lys	125	0.00612895	Y	B	BA1
GRCh37	chr7	66453503	66453503	A	T	NM_016038.2	c.625-17T>A	p.?	123	0.00603089	N	VUS	BP4
GRCh37	chr7	66459273	66459274	TA	AG	NM_016038.2	c.183_184delTAinsCT	p.Lys62*	33	0.00161804	Y	P	PVS1+PS3+PM3_Strong
GRCh37	chr7	66453385	66453385	T	C	NM_016038.2	c.726A>G	p.Val242Val	33	0.00161804	Y	LB	BS1+BP7
GRCh37	chr7	66453460	66453460	G	A	NM_016038.2	c.651C>T	p.Phe217Phe	18	0.000882569	N	B	BS1+BP7
GRCh37	chr7	66459239	66459239	C	G	NM_016038.2	c.218G>C	p.Ser73Thr	9	0.000441285	N	VUS	PM2_Supporting+BP4
GRCh37	chr7	66458275	66458275	C	T	NM_016038.2	c.388G>A	p.Val130Met	9	0.000441285	N	VUS	PM2_Supporting+PP3
GRCh37	chr7	66456247	66456247	T	C	NM_016038.2	c.501A>G	p.Ile167Met	9	0.000441285	N	VUS	PM2_Supporting+BP4
GRCh37	chr7	66456159	66456159	T	G	NM_016038.2	c.589A>C	p.Ile197Leu	9	0.000441285	N	VUS	PM2_Supporting+BP4
GRCh37	chr7	66453476	66453476	A	G	NM_016038.2	c.635T>C	p.Ile212Thr	7	0.000343221	N	B	BS1+BS2
GRCh37	chr7	66453343	66453343	A	C	NM_016038.2	c.*15T>G	p.?	6	0.00029419	N	VUS	PM2_Supporting+BP4
GRCh37	chr7	66460287	66460287	G	T	NM_016038.2	c.118C>A	p.Arg40Arg	4	0.000196127	N	LB	PM2_Supporting+BP7
GRCh37	chr7	66460278	66460278	C	A	NM_016038.2	c.127G>T	p.Val43Leu	4	0.000196127	Y	VUS	PM2_Supporting+PP3
GRCh37	chr7	66459231	66459231	C	T	NM_016038.2	c.226G>A	p.Gly76Arg	4	0.000196127	N	VUS	PM2_Supporting+PP3
GRCh37	chr7	66456121	66456121	T	C	NM_016038.2	c.624+3A>G	p.?	4	0.000196127	N	VUS	PM2_Supporting+BP4
GRCh37	chr7	66460328	66460328	C	G	NM_016038.2	c.77G>C	p.Arg26Pro	3	0.000147095	N	VUS	PM2_Supporting+PP3
GRCh37	chr7	66456129	66456129	C	T	NM_016038.2	c.619G>A	p.Glu207Lys	3	0.000147095	N	VUS	PM2_Supporting+PP3
GRCh37	chr7	66453315	66453315	C	T	NM_016038.2	c.*43G>A	p.?	3	0.000147095	Y	VUS	PM2_Supporting+BP4
GRCh37	chr7	66453309	66453309	C	G	NM_016038.2	c.*49G>C	p.?	3	0.000147095	Y	VUS	PM2_Supporting+BP4
GRCh37	chr7	66460441	66460441	G	A	NM_016038.2	c.-37C>T	p.?	2	9.80633e-05	N	VUS	PM2_Supporting+BP4
GRCh37	chr7	66460420	66460420	A	T	NM_016038.2	c.-16T>A	p.?	2	9.80633e-05	N	VUS	PM2_Supporting+BP4
GRCh37	chr7	66460411	66460411	T	C	NM_016038.2	c.-7A>G	p.?	2	9.80633e-05	N	VUS	PM2_Supporting+BP4
GRCh37	chr7	66459333	66459333	T	G	NM_016038.2	c.129-5A>C	p.?	2	9.80633e-05	N	VUS	PM2_Supporting+BP4
GRCh37	chr7	66459272	66459272	T	G	NM_016038.2	c.185A>C	p.Lys62Thr	2	9.80633e-05	N	VUS	PM2_Supporting+PP3
GRCh37	chr7	66458218	66458218	T	G	NM_016038.2	c.445A>C	p.Ser149Arg	2	9.80633e-05	N	VUS	PM2_Supporting+PP3
GRCh37	chr7	66456294	66456294	A	G	NM_016038.2	c.460-6T>C	p.?	2	9.80633e-05	N	VUS	PM2_Supporting+BP4
GRCh37	chr7	66456237	66456237	G	T	NM_016038.2	c.511C>A	p.His171Asn	2	9.80633e-05	N	VUS	PM2_Supporting
GRCh37	chr7	66456225	66456225	G	A	NM_016038.2	c.523C>T	p.Arg175Trp	2	9.80633e-05	Y	VUS	PM2_Supporting+PM3_Supporting+PP3
GRCh37	chr7	66456174	66456174	G	T	NM_016038.2	c.574C>A	p.Pro192Thr	2	9.80633e-05	N	VUS	PM2_Supporting+PP3
GRCh37	chr7	66456170	66456170	A	C	NM_016038.2	c.578T>G	p.Leu193Arg	2	9.80633e-05	N	VUS	PM2_Supporting+PP3
GRCh37	chr7	66456152	66456152	C	T	NM_016038.2	c.596G>A	p.Ser199Asn	2	9.80633e-05	N	VUS	PM2_Supporting+BP4
GRCh37	chr7	66456113	66456113	T	C	NM_016038.2	c.624+11A>G	p.?	2	9.80633e-05	N	VUS	PM2_Supporting+BP4
GRCh37	chr7	66460398	66460398	T	C	NM_016038.2	c.7A>G	p.Ile3Val	1	4.90316e-05	N	VUS	PM2_Supporting+PP3
GRCh37	chr7	66460391	66460391	G	A	NM_016038.2	c.14C>T	p.Thr5Ile	1	4.90316e-05	N	VUS	PM2_Supporting+PP3
GRCh37	chr7	66460387	66460387	-	G	NM_016038.2	c.18dupC	p.Thr7fs	1	4.90316e-05	N	LP	PVS1+PM2_Supporting
GRCh37	chr7	66460294	66460294	G	T	NM_016038.2	c.111C>A	p.Val37Val	1	4.90316e-05	N	LB	PM2_Supporting+BP4+BP7
GRCh37	chr7	66460293	66460293	C	T	NM_016038.2	c.112G>A	p.Gly38Ser	1	4.90316e-05	N	VUS	PM2_Supporting+BP4
GRCh37	chr7	66460271	66460271	A	G	NM_016038.2	c.128+6T>C	p.?	1	4.90316e-05	N	VUS	PM2_Supporting+BP4
GRCh37	chr7	66460263	66460263	A	G	NM_016038.2	c.128+14T>C	p.?	1	4.90316e-05	N	VUS	PM2_Supporting+BP4
GRCh37	chr7	66459264	66459264	C	T	NM_016038.2	c.193G>A	p.Val65Ile	1	4.90316e-05	N	VUS	PM2_Supporting+PP3
GRCh37	chr7	66459236	66459236	G	A	NM_016038.2	c.221C>T	p.Ala74Val	1	4.90316e-05	N	VUS	PM2_Supporting+PP3
GRCh37	chr7	66459206	66459206	C	G	NM_016038.2	c.251G>C	p.Cys84Ser	1	4.90316e-05	N	VUS	PM2_Supporting+PP3
GRCh37	chr7	66459186	66459186	A	C	NM_016038.2	c.258+13T>G	p.?	1	4.90316e-05	N	VUS	PM2_Supporting+BP4
GRCh37	chr7	66459185	66459185	C	T	NM_016038.2	c.258+14G>A	p.?	1	4.90316e-05	N	VUS	PM2_Supporting+BP4
GRCh37	chr7	66458421	66458421	A	C	NM_016038.2	c.259-17T>G	p.?	1	4.90316e-05	N	VUS	PM2_Supporting+BP4
GRCh37	chr7	66458419	66458419	A	G	NM_016038.2	c.259-15T>C	p.?	1	4.90316e-05	N	VUS	PM2_Supporting+BP4
GRCh37	chr7	66458412	66458412	A	G	NM_016038.2	c.259-8T>C	p.?	1	4.90316e-05	N	VUS	PM2_Supporting+BP4
GRCh37	chr7	66458267	66458267	A	G	NM_016038.2	c.396T>C	p.Leu132Leu	1	4.90316e-05	N	LB	PM2_Supporting+BP4+BP7
GRCh37	chr7	66458240	66458240	G	C	NM_016038.2	c.423C>G	p.His141Gln	1	4.90316e-05	N	VUS	PM2_Supporting+PP3
GRCh37	chr7	66456260	66456260	T	A	NM_016038.2	c.488A>T	p.Glu163Val	1	4.90316e-05	N	VUS	PM2_Supporting+PP3
GRCh37	chr7	66456224	66456224	C	T	NM_016038.2	c.524G>A	p.Arg175Gln	1	4.90316e-05	N	VUS	PM2_Supporting+PM5+PP3
GRCh37	chr7	66456208	66456208	G	C	NM_016038.2	c.540C>G	p.Val180Val	1	4.90316e-05	Y	LB	PM2_Supporting+BP4+BP7
GRCh37	chr7	66456205	66456205	A	G	NM_016038.2	c.543T>C	p.Asn181Asn	1	4.90316e-05	N	LB	PM2_Supporting+BP4+BP7
GRCh37	chr7	66456132	66456132	A	G	NM_016038.2	c.616T>C	p.Leu206Leu	1	4.90316e-05	N	LB	PM2_Supporting+BP4+BP7
GRCh37	chr7	66456123	66456123	C	T	NM_016038.2	c.624+1G>A	p.?	1	4.90316e-05	N	LP	PVS1+PM2_Supporting
GRCh37	chr7	66456118	66456118	T	C	NM_016038.2	c.624+6A>G	p.?	1	4.90316e-05	N	VUS	PM2_Supporting+BP4
GRCh37	chr7	66456110	66456110	T	A	NM_016038.2	c.624+14A>T	p.?	1	4.90316e-05	N	VUS	PM2_Supporting+BP4
GRCh37	chr7	66453393	66453393	T	A	NM_016038.2	c.718A>T	p.Lys240*	1	4.90316e-05	N	VUS	PVS1_Moderate+PM2_Supporting
GRCh37	chr7	66453356	66453356	T	G	NM_016038.2	c.*2A>C	p.?	1	4.90316e-05	N	VUS	PM2_Supporting+BP4
GRCh37	chr7	66453338	66453338	G	A	NM_016038.2	c.*20C>T	p.?	1	4.90316e-05	N	VUS	PM2_Supporting+BP4
GRCh37	chr7	66453334	66453334	T	C	NM_016038.2	c.*24A>G	p.?	1	4.90316e-05	N	VUS	PM2_Supporting+BP4
GRCh37	chr7	66453317	66453317	G	A	NM_016038.2	c.*41C>T	p.?	1	4.90316e-05	N	VUS	PM2_Supporting+BP4
